# Diversity in Parkinson’s disease genetics research: current landscape and future directions

**DOI:** 10.1101/2021.12.07.21266995

**Authors:** Artur F. Schumacher-Schuh, Andrei Bieger, Olaitan Okunoye, Kin Mok, Shen-Yang Lim, Soraya Bardien, Azlina Ahmad Annuar, Bruno Lopes-Santos, Matheus Zschornack Strelow, Mohamed Salama, Shilpa C Rao, Yared Zenebe Zewde, Saiesha Dindayal, Jihan Azar, LK Prashanth, Roopa Rajan, Alastair J Noyce, Njideka Okubadejo, Mie Rizig, Suzanne Lesage, Ignacio Mata, On behalf of the Global Parkinson’s Genetics Program (GP2)

**Author notes:** Corresponding author: Artur F. Schumacher-Schuh. Hospital de Clínicas de Porto Alegre, Serviço de Neurologia, sala 2040. Rua Ramiro Barcelos, 2350. CEP 90035-003. Porto Alegre, RS, Brazil. **Funding sources for study:** The Global Parkinson’s Genetics Program (GP2) is a resource project from the Aligning Science Across Parkinson’s (ASAP) initiative.

## Abstract

Human genetics research lacks diversity; over 80% of genome-wide association studies (GWAS) have been conducted on individuals of European ancestry. In addition to limiting insights regarding disease mechanisms, disproportionate representation can create disparities preventing equitable implementation of personalized medicine. This systematic review provides an overview of research involving Parkinson’s disease (PD) genetics in under-represented populations (URP), and sets a baseline to measure the future impact of current efforts in those populations.

We searched PubMed and EMBASE until October 2021 using search strings for “PD”, “genetics”, the main “URP”, and “lower-to-upper-middle-income countries”. Inclusion criteria were original studies, written in English, reporting genetic results on PD patients from non-European populations. Two levels of independent reviewers identified and extracted relevant information.

We observed considerable imbalances in PD genetic studies among URP. Asian participants from China were described in the majority of the articles published (61%), but other populations were less well studied, for example, Blacks were represented in just 4.0% of the publications. Also, although idiopathic PD was more studied than monogenic forms of the disease, most studies analyzed a limited number of genetic variants. We identified just seven studies using a genome-wide approach published up to 2021 including URP.

This review provides insight into the significant lack of population diversity in PD research highlighting the urgent need for better representation. The Global Parkinson’s Genetics Program (GP2) and similar initiatives aim to impact research in URP, and the early metrics presented here can be used to measure progress in the field of PD genetics in the future.
