## Supplementary table 3 for "Diversity in Parkinson’s disease genetics research: current landscape and future directions"

### Sheet: Sheet1
pmid	first_author	publication_year	title
28011712	Foo	2017	Genome-wide association study of Parkinson's disease in East Asians
21812969	Liu	2011	Genome-Wide association study identifies candidate genes for Parkinson's disease in an Ashkenazi Jewish population.
12925570	Pankratz	2003	Genome-wide linkage analysis and evidence of gene-by-gene interactions in a sample of 362 multiplex Parkinson disease families
24842889	Vacic	2014	Genome-wide mapping of IBD segments in an Ashkenazi PD cohort identifies associated haplotypes
32355309	Cha	2020	Genome-wide association study identifies zonisamide responsive gene in Parkinson's disease patients
32310270	Foo	2020	Identification of Risk Loci for Parkinson Disease in Asians and Comparison of Risk Between Asians and Europeans: A Genome-Wide Association Study
34227697	Loesch	2021	Characterizing the Genetic Architecture of Parkinson's Disease in Latinos
